# Associations Between Depression, Anxiety, and Multiple Disease Outcomes: A Phenotype x Phenome-Wide Association Study in Electronic Health Records

**DOI:** 10.1101/2022.06.03.22275969

**Authors:** Y. Nina Gao, Brandon Coombes, Euijung Ryu, Vanessa Pazdernik, Gregory Jenkins, Richard Pendegraft, Joanna Biernacka, Mark Olfson

**Affiliations:** Department of Psychiatry, Columbia University and New York State Psychiatric Institute, New York, USA; Department of Quantitative Health Sciences, Mayo Clinic, Rochester, MN, USA; Department of Psychiatry and Psychology, Mayo Clinic, Rochester, MN, USA

**Author notes:** These authors contributed equally to this work (Y. Nina Gao, Brandon Coombes). These authors contributed equally to this work (Joanna Biernacka, Mark Olfson).

## Abstract

Anxiety and depression are frequently comorbid yet phenotypically distinct. This study identifies differences in the clinically observable phenome across a wide variety of physical and mental disorders comparing patients with diagnoses of isolated depression, isolated anxiety, or both. Using electronic health records for 14,994 participants with depression and/or anxiety in the Mayo Clinic Biobank, a phenotype x phenome-wide association study (Phe^2^WAS) was performed to test for differences between these groups. Additional Phe^2^WAS were performed restricting analyses to diagnoses occurring before or after a diagnosis of depression or anxiety to determine the temporal sequencing of diagnoses. Compared to isolated anxiety, isolated depression was more strongly associated with obesity (OR=1.61; p=3e-22), sleep apnea (OR=1.71; p=1e-22), type II diabetes (OR=1.74; p=9e-18), and neurological disorders (OR=1.54; p=6e-10); these differences were most pronounced for medical diagnoses made after first depression or anxiety diagnosis. In relation to isolated depression, isolated anxiety was more strongly related to palpitations (OR=1.91; p=2e-25), skin neoplasms (OR=1.61; p=2e-17), cardiac dysrhythmias (OR=1.45; p=2e-12), and degenerative skin conditions (OR=1.41; p=1e-10); these differences were most pronounced for medical diagnoses made before a first depression or anxiety diagnosis. Patients with the comorbid depression and anxiety had stronger associations with other mental health disorders, substance use disorders, sleep problems, and digestive problems relative to those with isolated depression or anxiety. While depression and anxiety are closely related, this study suggests that improving phenotypic characterization within the broad categories of depression and anxiety could improve clinical care and provide future directions for research.
