## Supplemental Table 3 for "Associations Between Depression, Anxiety, and Multiple Disease Outcomes: A Phenotype x Phenome-Wide Association Study in Electronic Health Records"

### Sheet: AuthorList
First	Middle	Last	Degree	Affiliation1	Affiliation2	Affiliation3	Affiliation4	Affiliation5	Affiliation6
Brandon	J	Coombes	PhD	Department of Quantitative Health Sciences, Mayo Clinic, Rochester, MN, USA
Isotta		Landi	PhD	Department of Psychiatry, Icahn School of Medicine at Mount Sinai, New York, NY, USA	Department of Genetics and Genomic Sciences, Icahn School of Medicine at Mount Sinai, New York, NY, USA	Mount Sinai Clinical Intelligence Center, Icahn School of Medicine at Mount Sinai, New York, NY, USA	Hasso Plattner Institute for Digital Health at Mount Sinai, Icahn School of Medicine at Mount Sinai, New York, NY, USA
Karmel	W	Choi	PhD	Center for Precision Psychiatry, Department of Psychiatry, Massachusetts General Hospital, Boston, MA, USA	Psychiatric & Neurodevelopmental Genetics Unit, Center for Genomic Medicine, Massachusetts General Hospital, Boston, MA, USA	Department of Psychiatry, Harvard Medical School, Boston, MA, USA
Kritika		Singh	BS	Division of Genetic Medicine, Department of Medicine, Vanderbilt University Medical Center, Nashville, TN, USA	Vanderbilt Genetics Institute, Vanderbilt University Medical Center, Nashville, TN, USA
Brian		Fennessy	MSc	Department of Genetics and Genomic Sciences, Icahn School of Medicine at Mount Sinai, New York, NY, USA
Greg	D	Jenkins	MSc	Department of Quantitative Health Sciences, Mayo Clinic, Rochester, MN, USA
Anthony		Batzler	BS	Department of Quantitative Health Sciences, Mayo Clinic, Rochester, MN, USA
Richard		Pendegraft	BS	Department of Quantitative Health Sciences, Mayo Clinic, Rochester, MN, USA
Nicolas	A	Nunez	MD	Department of Psychiatry & Psychology, Mayo Clinic, Rochester, MN, USA
Euijung		Ryu	PhD	Department of Quantitative Health Sciences, Mayo Clinic, Rochester, MN, USA
Mark		Olfson	MD MPH	Department of Psychiatry, Columbia University and New York State Psychiatric Institute, New York, USA
Priya		Wickramaratne	PhD	Department of Psychiatry, Columbia University and New York State Psychiatric Institute, New York, USA
J	John	Mann	MD PhD	Department of Psychiatry, Columbia University and New York State Psychiatric Institute, New York, USA
Jyotishman		Pathak	PhD	Department of Population Health Sciences, Weill Cornell Medicine, New York, New York, USA	Clinical and Translational Science Center, Weill Cornell Medicine, New York, New York, USA
Jordan	W	Smoller	MD PhD	Psychiatric & Neurodevelopmental Genetics Unit, Center for Genomic Medicine, Massachusetts General Hospital, Boston, MA, USA	Center for Precision Psychiatry, Department of Psychiatry, Massachusetts General Hospital, Boston, MA, USA	Stanley Center for Psychiatric Research, Broad Institute of Harvard and MIT, Cambridge, MA, USA
Lea	K	Davis	PhD	Division of Genetic Medicine, Department of Medicine, Vanderbilt University Medical Center, Nashville, TN, USA	Vanderbilt Genetics Institute, Vanderbilt University Medical Center, Nashville, TN, USA	Department of Molecular Physiology and Biophysics, Vanderbilt University Medical Center, Nashville, TN, USA	Department of Psychiatry and Behavioral Sciences, Vanderbilt University Medical Center, Nashville, TN,USA	Department of Medicine, Vanderbilt University Medical Center, Nashville, TN, USA	Department of Biomedical Informatics, Vanderbilt University Medical Center, Nashville, TN, USA
Alexander	W	Charney	MD PhD	Department of Psychiatry, Icahn School of Medicine at Mount Sinai, New York, NY, USA	Department of Genetics and Genomic Sciences, Icahn School of Medicine at Mount Sinai, New York, NY, USA	Mount Sinai Clinical Intelligence Center, Icahn School of Medicine at Mount Sinai, New York, NY, USA
Joanna	M	Biernacka	PhD	Department of Quantitative Health Sciences, Mayo Clinic, Rochester, MN, USA	Department of Psychiatry & Psychology, Mayo Clinic, Rochester, MN, USA
Y	Nina	Gao	MD PhD	Department of Psychiatry, Columbia University and New York State Psychiatric Institute, New York, USA

### Sheet: Index
Sheet	Description	Notes
eTable1	ICD9/10 codes used for defining MDD
eTable2	ICD9/10 codes used for defining ANX
eTable3	Demographic and EHR summary statistic across site
eTable4	PRS prediction of MDD and ANX separately

### Sheet: eTable3
	Site	MayoGC	MGB	BioMe	BioMe	BioMe	BioVU	BioVU	Total	Total	Total	Total
	Ancestry	EUR	EUR	EUR	AFR	AMR	EUR	AFR	EUR	AFR	AMR	ALL
Variable	N	7719	24824	10146	7038	9034	66903	15283	109592	22321	9034	140947
	Control	5216 (67.6%)	14208 (57.2%)	7800 (76.9%)	5058 (71.9%)	5904 (65.4%)	46072 (68.9%)	11734 (76.8%)	73296	16792	5904	95992
Diagnosis group (1+ Code)	MDD-only	994 (12.9%)	1922 (7.7%)	857 (8.4%)	1028 (14.6%)	1344 (14.9%)	7301 (10.9%)	1472 (9.6%)	11074	2500	1344	14918
	ANX-only	556 (7.2%)	3869 (15.6%)	814 (8%)	405 (5.8%)	593 (6.6%)	5572 (8.3%)	873 (5.7%)	10811	1278	593	12682
	MDD+ANX	953 (12.3%)	4825 (19.4%)	675 (6.7%)	547 (7.8%)	1193 (13.2%)	7958 (11.9%)	1204 (7.9%)	14411	1751	1193	17355
Diagnosis group (2+ Codes)	MDD-only	787 (10.2%)	1297 (5.2%)	620 (6.1%)	708 (10.1%)	1005 (11.1%)	5773 (8.6%)	1177 (7.7%)	8477	1885	1005	11367
	ANX-only	373 (4.8%)	2249 (9.1%)	494 (4.9%)	236 (3.4%)	364 (4%)	4170 (6.2%)	643 (4.2%)	8575	879	364	9818
	MDD+ANX	684 (8.9%)	3295 (13.3%)	426 (4.2%)	338 (4.8%)	817 (9%)	4947 (7.4%)	728 (4.8%)	9352	1066	817	11235
Current Age (yrs)	Mean (SD)	76.5 (13.6)	62.89 (16.31)	60.4 (19.5)	60.2 (15.5)	61.2 (16.6)
Female	N (%)	3811 (49.4%)	13228 (53%)	5148 (50.7%)	4302 (61.1%)	5511 (61%)
EHR length (yrs)	Mean (SD)	24.5 (14.3)	12.95 (7.17)	9.8 (2.1)	10.2 (2.3)	10.2 (2.8)
Total ICD codes	Mean (SD)	596.7 (767.1)	611.09 (741.38)	126.2 (222.8)	243.7 (344.9)	238.7 (350.5)

### Sheet: eTable4
				1+ ICD codes			2+ ICD codes
	Site	Ancestry	Ncont	Ncase	r2.liab	pval	Ncase	r2.liab	pval
MDD	MayoGC	EUR	5772	1947	0.0088	3.02e-10	1644	0.0104	1.62e-10
	MGB	EUR	18077	6747	0.0119	2.08e-40	5250	0.0132	2.5e-37
	BioMe	EUR	8614	1532	0.005	8.12e-06	1046	0.0053	9.21e-05
	BioVU	EUR	51644	15259	0.0081	6.26e-65	10720	0.0082	1.23e-50
	BioMe	AFR	5463	1575	0.002	0.0061	1046	0.0012	0.0724
	BioVU	AFR	12607	2676	0.0011	0.0044	1905	0.0022	0.0007
	BioMe	AMR	6497	2537	0.0035	7.56e-06	1822	0.0057	4.26e-07
ANX	MayoGC	EUR	6210	1509	0.004	8.86e-05	1117	0.0052	8.09e-05
	MGB	EUR	16130	8694	0.0043	5.15e-18	6108	0.0066	3.06e-21
	BioMe	EUR	8657	1489	0.001	0.0504	920	0.0012	0.0859
	BioVU	EUR	53373	13530	0.0031	2.49e-24	9117	0.0035	4.09e-20
	BioMe	AFR	6086	952	0.0002	0.4691	574	0.0004	0.4366
	BioVU	AFR	13206	2077	0.0019	0.0011	1371	0.0015	0.0137
	BioMe	AMR	7248	1786	0.0009	0.0479	1181	0.0007	0.1342

### Sheet: Sheet1
First	Middle	Last	Degree	Affiliation1	Affiliation2	Affiliation3	Affiliation4	Affiliation5	Affiliation6
Y	Nina	Gao	MD PhD	Department of Psychiatry, Columbia University and New York State Psychiatric Institute, New York, USA
Kurt	D	Miller	MSc	Department of Artificial Intelligence and Informatics, Mayo Clinic, Rochester, MN, USA
Hongfang		Liu	PhD	Department of Artificial Intelligence and Informatics, Mayo Clinic, Rochester, MN, USA
Myrna	M	Weissman	PhD	Department of Psychiatry, Columbia University and New York State Psychiatric Institute, New York, USA
